# Trikafta therapy alters the CF lung mucus metabolome reshaping microbiome niche space

**DOI:** 10.1101/2021.06.02.21257731

**Authors:** Lauren M. Sosinski, Christian Martin H, Kerri A. Neugebauer, Lydia-Ann J. Ghuneim, Douglas V. Guzior, Alicia Castillo-Bahena, Jenna Mielke, Ryan Thomas, Marc McClelland, Doug Conrad, Robert A. Quinn

**Affiliations:** Department of Biochemistry and Molecular Biology, Michigan State University, East Lansing, MI, USA; Department of Microbiology and Molecular Genetics, Michigan State University, East Lansing, MI, USA; Spectrum Health, Grand Rapids, MI, USA; Department of Medicine, University of California San Diego, La Jolla, CA; Department of Pediatrics and Human Development, Michigan State University, East Lansing, MI, USA

**Keywords:** Cystic Fibrosis, sputum, microbiome, metabolome, Trikafta

## Abstract

**Background:** Novel small molecule therapies for cystic fibrosis (CF) are showing promising efficacy and becoming more widely available since recent FDA approval. The newest of these is a triple therapy of Elexacaftor-Tezacaftor-Ivacaftor (ETI, Trikafta®). Little is known about how these drugs will affect polymicrobial lung infections, which are the leading cause of morbidity and mortality among people with CF (pwCF).

**Methods:** we analyzed the sputum microbiome and metabolome from pwCF (n=24) before and after ETI therapy using 16S rRNA gene amplicon sequencing and untargeted metabolomics.

**Results:** The lung microbiome diversity, particularly its evenness, was increased (p = 0.044) and the microbiome profiles were different between individuals before and after therapy (PERMANOVA F=1.92, p=0.044). Despite these changes, the microbiomes were more similar within an individual than across the sampled population. There were no specific microbial taxa that were different in abundance before and after therapy, but collectively, the log-ratio of anaerobes to classic CF pathogens significantly decreased. The sputum metabolome also showed changes due to ETI. Beta-diversity increased after therapy (PERMANOVA F=4.22, p=0.022) and was characterized by greater variation across subjects while on treatment. This significant difference in the metabolome was driven by a decrease in peptides, amino acids, and metabolites from the kynurenine pathway. Metabolism of the three small molecules that make up ETI was extensive, including previously uncharacterized structural modifications.

**Conclusions:** This study shows that ETI therapy affects both the microbiome and metabolome of airway mucus. This effect was stronger on sputum biochemistry, which may reflect changing niche spaces for microbial residency in lung mucus as the drug’s effects take hold, which then leads to changing microbiology.

**Funding:** This project was funded by a National Institute of Allergy and Infectious Disease Grant R01AI145925
