## Supplementary material for "Trikafta therapy alters the CF lung mucus metabolome reshaping microbiome niche space": Table S1

### Sheet: Patient Metadata
Patient Number	Treatment	Biological Sex	Age	BMI	Height	Number of Days on TRIKAFTA	Number of Days Between Samples	Clinical Microbiology	Exacerbations Per Year	FEV1	FVC	Inhaled Antibiotics	IV and Oral Antibiotics	Pancreatic Sufficiency
SD001	None	Male	31-39	16.74	182.88	0	210	Pseudomonas aeruginosa, Aspergillus	Not Collected	49	79	Tobramycin	Azithromycin, Ceftolozane tazobactam	Not Collected
SD001	TRIKAFTA	Male	31-39	19.02	182.88	210	210	Pseudomonas aeruginosa, E. coli	Not Collected	66	86	None	Azithromycin	Not Collected
SD002	None	Male	41-51	20.07	182.88	0	175	Pseudomonas aeruginosa	Not Collected	38	52	Tobramycin	Azithromycin	Not Collected
SD002	TRIKAFTA	Male	41-51	20.6	182.88	150	175	Pseudomonas aeruginosa	Not Collected	38	49	Colistin	Azithromycin	Not Collected
SD003	None	Male	27-35	25.17	175.26	0	231	Pseudomonas aeruginosa, Achromobacter	Not Collected	62	80	Cayston	Azithromycin	Not Collected
SD003	TRIKAFTA	Male	27-35	27.51	172.72	91	231	Pseudomonas aeruginosa	Not Collected	77	89	Cayston	Azithromycin	Not Collected
SD004	None	Female	25-35	18.24	162.56	0	454	MRSA, Pseudomonas aeruginosa, Strep B	Not Collected	43	55	None	Tobramycin, Meropenem, Vancomycin	Not Collected
SD004	TRIKAFTA	Female	25-35	19.58	162.56	103	454	Pseudomonas aeruginosa	Not Collected	62	86	None	Azithromycin	Not Collected
SD005	None	Female	30-38	28.83	154.94	0	212	Achromobacter	Not Collected	40	47	Arykace	Azithromycin	Not Collected
SD005	TRIKAFTA	Female	30-38	29.7	154.94	128	212	Not Collected	Not Collected	46	55	None	Azithromycin	Not Collected
SD006	None	Male	27-37	24.58	165.1	0	182	Pseudomonas aeruginosa, Aspergillus	Not Collected	46	77	None	Azithromycin	Not Collected
SD006	TRIKAFTA	Male	28-36	27.64	165.1	179	182	Pseudomonas aeruginosa	Not Collected	78	95	None	Azithromycin	Not Collected
SD007	None	Male	22-32	21.37	165.1	0	184	MRSA, Aspergillus	Not Collected	67	104	Pod Inhaler	None	Not Collected
SD007	TRIKAFTA	Male	22-32	22.32	165.1	160	184	MRSA	Not Collected	78	108	None	None	Not Collected
SD008	None	Male	27-34	24.93	167.64	0	115	Not Collected	4	71	70	Tobramycin	Azithromycin	Not Collected
SD008	TRIKAFTA	Male	27-34	25.5	167.64	109	115	Pseudomonas aeruginosa	3	70	72	None	Azithromycin	Not Collected
SD009	None	Female	16-23	21.58	157.48	0	280	Pseudomonas aeruginosa, Aspergillus	Not Collected	44	60	Tobramycin	Azithromycin	Not Collected
SD009	TRIKAFTA	Female	16-23	23.92	157.48	177	280	Staphylococcus aureus, Pseudomonas aeruginosa	Not Collected	91	91	Tobramycin	Azithromycin	Not Collected
SH001	None	Male	25-33	18.8	178	0	98	Staphylococcus aureus, Pseudomonas aeruginosa	4	47	69	Tobramycin	None	Not Sufficient
SH001	TRIKAFTA	Male	25-33	18.6	178	70	98	MRSA, Pseudomonas aeruginosa	6	71	90	Tobramycin	None	Not Sufficient
SH002	None	Male	24-34	23.11	183	0	89	Pseudomonas aeruginosa	2	57	76	Tobramycin	Zithromax	Not Sufficient
SH002	TRIKAFTA	Male	25-35	24.87	183	54	89	MRSA, Pseudomonas aeruginosa	0	67	84	Tobramycin	None	Not Sufficient
SH003	None	Male	35-44	22.46	178	0	21	Staphylococcus aureus, Pseudomonas aeruginosa, Aspergillus	0	58	92	None	None	Not Sufficient
SH003	TRIKAFTA	Male	35-44	23.15	178	14	21	Staphylococcus aureus, Pseudomonas aeruginosa, Aspergillus	1	83	112	None	Moxifloxacin	Not Sufficient
SH004	None	Female	14-22	26.93	149	0	336	MRSA, Pseudomonas aeruginosa	6	61	66	Tobramycin	Bactrim, Ciprofloxican	Not Sufficient
SH004	TRIKAFTA	Female	15-22	25.58	149	274	336	Pseudomonas aeruginosa, Aspergillus	14	68	70	Tobramycin	Ciprofloxican	Not Sufficient
SH005	None	Female	20-30	18.49	157	0	245	Staphylococcus aureus, Serratia marcescens	2	81	105	None	None	Not Sufficient
SH005	TRIKAFTA	Female	21-31	21.91	157	230	245	Staphylococcus aureus, Pseudomonas aeruginosa	0	100	104	None	None	Not Sufficient
SH006	None	Male	30-40	25.04	178	0	252	MRSA	0	43	84	None	None	Not Sufficient
SH006	TRIKAFTA	Male	30-40	NA	178	222	252	Not Collected	Not Collected	Not Collected	Not Collected	None	None	Not Collected
SH007	None	Female	33-43	21.63	162	0	84	Staphylococcus aureus, Pseudomonas aeruginosa	2	27	51	Tobramycin, Colistin	None	Not Sufficient
SH007	TRIKAFTA	Female	34-43	24.03	162	59	84	Staphylococcus aureus, Pseudomonas aeruginosa	2	40	61	Tobramycin, Colistin	None	Not Sufficient
SH008	None	Female	34-42	29.62	158	0	161	Pseudomonas aeruginosa	2	49	87	Cayston	None	Not Sufficient
SH008	TRIKAFTA	Female	33-43	29.44	158	115	161	Not Collected	Not Collected	76	109	Tobramycin, Cayston	None	Not Sufficient
SH009	None	Female	20-30	22.11	162	0	294	Pseudomonas aeruginosa, Stenotrophomonas	2	88	108	None	None	Not Sufficient
SH009	TRIKAFTA	Female	21-31	22.04	163	224	294	Pseudomonas aeruginosa, Stenotrophomonas	0	83	Not Collected	Colistin	None	Not Sufficient
SH010	None	Male	28-35	20.74	171	0	93	MRSA	6	35	64	Tobramycin, Colistin	None	Not Sufficient
SH010	TRIKAFTA	Male	28-35	22.97	171	79	93	MRSA, Pseudomonas aeruginosa	4	47	68	Tobramycin, Colistin	None	Not Sufficient
SH011	None	Female	22-32	22.43	160	0	252	Staphylococcus aureus, Pseudomonas aeruginosa	0	21	66	None	None	Not Sufficient
SH011	TRIKAFTA	Female	23-33	28	158	240	252	Staphylococcus aureus, Pseudomonas aeruginosa	0	24	64	None	None	Not Sufficient
SH012	None	Female	43-51	19.39	157	0	126	Staphylococcus aureus, Achromobacter	4	38	47	Tobramycin	None	Not Sufficient
SH012	TRIKAFTA	Female	43-51	20.89	156	86	126	Staphylococcus aureus, Achromobacter	6	58	69	Cayston, Colistin	None	Not Sufficient
SH013	None	Male	18-26	16.79	170	0	420	MRSA	4	23	35	Tobramycin, Cayston	None	Not Sufficient
SH013	TRIKAFTA	Female	18-26	NA	170	327	420	Not Collected	Not Collected	Not Collected	Not Collected	None	None	Not Collected
SH014	None	Female	57-64	20.34	149	0	77	Pseudomonas aeruginosa	4	39	55	Tobramycin, Colistin	None	Sufficient
SH014	TRIKAFTA	Female	57-64	20.58	149	63	77	Pseudomonas aeruginosa	4	60	77	Tobramycin, Colistin	None	Sufficient
SH015	None	Male	28-38	21.91	172	0	252	Staphylococcus aureus, Pseudomonas aeruginosa	0	78	95	Tobramycin	None	Not Sufficient
SH015	TRIKAFTA	Male	28-38	21.91	172	229	252	Not Collected	Not Collected	Not Collected	Not Collected	None	None	Not Collected
