## Supplementary material for "Trikafta therapy alters the CF lung mucus metabolome reshaping microbiome niche space": Table S3

### Sheet: Sheet1
	MS1 noise		100000
	MS2 noise		1000
	ADAP chromatogram builder	Scan	5
		Group Intensity	10000
		Min Highest Intensity	10000
		m/z tolerance	0.02
	Chromatogram deconvolution	m/z range	0.02
		RT range	0.1
		Local Min Search
		Chromatrographic Treshold	0.1
		Search Min RT	0.1
		Min relative height	10
		Min absolute height	100000
		Min ratio peak/top edge	2
		Peak duration range (min)	0-2
	Isotopic peak grouper	m/z tolerance	0.02
		RT tolerance	0.1
		Max charge	5
	Joining aligner	m/z tolerance	0.02
		RT tolerance	0.1
		Weight for m/z	75
		Weight for RT	25
	Peak raw filter	Min peaks in row	2
		Min peaks in isotope pattern	1
		Keep ms2 for GNPS	TRUE
		Reset ID
	Gap filling	Intensity tolerance	0.1
		m/z tolerance	0.02
		RT tolerance	0.1
	Export to GNPS-FBMN		TRUE
	Export to Sirius
