## Supplementary material for "Trikafta therapy alters the CF lung mucus metabolome reshaping microbiome niche space": Table S5

### Sheet: Sheet1
Rank	Metabolite Feature	MeanDecreaseAccuracy	Putative Annotation	Wilcoxon Rank Signed p-value	Benjamin-Hochberg Correction
1	X2331_550.350145128038_7.87347222222222_N.A	6.72512	Phospholipid	0.00024	0.01926
2	X786_530.287731594509_7.45134907407407_N.A	6.21593	Lipid	0.00044	0.009416
3	X375_598.242237200055_7.79036523809523_N.A	5.8281	Elaxacaftor	0.00021	0.06741
4	X2545_485.287610735212_6.98299404761904_N.A	4.92056	Phosphatidylglycerol	0.00148	0.0163821
5	X2422_295.12914743731_1.86422258064516_Spectral.Match.to.Phe.Glu.from.NIST14	4.30125		0.00022	0.02354
6	X422_245.186173607321_3.65920661764705_Spectral.Match.to.Ile.Leu.from.NIST14	4.25443		0.01208	0.0775536
7	X1275_566.247546780494_6.53801182795698_N.A	4.2494		0.00214	0.0221594
8	X315_511.303411310369_7.45122171717171_N.A	4.11225	Phosphatidylglycerol	0.00044	0.0100886
9	X2433_519.245523386988_4.61679367816092_N.A	4.06897		0.00044	0.0088275
10	X1478_461.235391122323_3.09853888888889_N.A	4.0313		0.00128	0.0158031
11	X1354_616.252223088191_7.4468923076923_N.A	3.99978		0.00512	0.0382214
12	X571_229.118677647908_3.17142722222222_Spectral.Match.to.PyroGlu.Val.from.NIST14	3.97844		0.00026	0.0119229
13	X249_243.134216099569_3.86083812785388_N.A	3.86844		0.00032	0.0114133
14	X1236_528.308415593327_7.32473468468468_N.A	3.84564		0.2	0.398758
15	X1691_334.140083736843_3.41981481481481_N.A	3.81944		0.00906	0.0593522
16	X1699_320.124547322591_3.42671296296296_N.A	3.77921		0.00042	0.0103708
17	X1569_803.37771987915_3.89181249999999_N.A	3.72485		0.00222	0.0222694
18	X70_488.358196627709_7.63270215053763_N.A	3.68557		0.00034	0.010914
19	X1324_620.223800659179_7.79284166666666_N.A	3.6688		0.00634	0.0442422
20	X595_508.304607391357_7.87025694444444_N.A	3.58407		0.2	1
21	X788_506.287780761718_7.47200416666666_N.A	3.4049		0.00694	0.0464113
22	X1409_439.195042536808_8.34023846153846_N.A	3.40131		0.00512	0.0391314
23	X2674_209.092409406389_1.37726587301587_Kynurenine	3.3691		0.0048	0.0375805
24	X272_253.118384728064_2.8524441025641_Spectral.Match.to.Ser.Phe.from.NIST14	3.32858		0.00386	0.0344183
25	X1363_274.176435470581_3.19112864583333_N.A	3.28743		0.01428	0.08988
26	X306_485.287656995985_6.84905555555555_N.A	3.21347		0.00452	0.0372031
27	X1634_492.209669930594_3.72469226190476_N.A	3.15306		0.00128	0.0152178
28	X316_261.144657750283_2.56166827956989_Spectral.Match.to.Ile.Glu.from.NIST14	3.13861		0.0003	0.0120375
29	X715_223.107900301615_2.97821736111111_Spectral.Match.to.Gly.Phe.from.NIST14	3.10428		0.00038	0.010165
30	X269_205.097373159308_2.88473333333333_Spectral.Match.to.L.Tryptophan.from.NIST14	3.10213		0.00044	0.00830824
31	X453_478.293014776511_7.18984672131147_NCGC00380283.01.4..5...4..5..acetyl.hydroxy.amino.pentylamino..4.oxobutanoyl..hydroxyamino.pentylamino..4.oxobutanoic.acid	3.06092		0.03	0.181698
32	X2354_444.209369477771_3.29340396825396_N.A	3.05787		0.00328	0.0309671
33	X807_564.231828962053_6.83829285714285_N.A	3.05485		0.00452	0.036273
34	X637_261.144894869822_2.10467327044025_Spectral.Match.to.Ile.Glu.from.NIST14	3.0459		0.0056	0.0408545
35	X876_457.240063702618_3.62029135802469_N.A	3.03895		0.0271	0.16729
36	X538_233.149794371231_2.08337028985507_Spectral.Match.to.Thr.Leu.from.NIST14	3.03824		0.2	1
37	X3810_151.096722412109_1.09226999999999_N.A	3.02969		0.2	1
38	X843_146.060224575466_2.87992111111111_N.A	2.99095		0.00054	0.00912316
39	X262_120.080941420335_1.661672008547_N.A	2.89811		0.00036	0.0105055
40	X525_646.341574532645_3.64486845238095_N.A	2.85933		0.0041	0.0355703
41	X2371_413.239736096612_4.26351264367816_N.A	2.85279		0.00048	0.00856
42	X1861_695.851958054762_3.74385897435897_N.A	2.83495		0.00062	0.009951
43	X629_189.123566380253_2.40076604938271_N.A	2.82635		0.00026	0.01391
44	X851_342.202508108956_4.27898095238095_N.A	2.80869		0.000214	0.034347
45	X1323_426.357654224742_7.18868712121212_Massbank.RP025103.Oleoyl.L.Carnitine..3R..3...Z..octadec.9.enoyl.oxy.4..trimethylazaniumyl.butanoate	2.80568		0.0009	0.0120375
46	X700_245.186259587605_3.50568958333333_Spectral.Match.to.Ile.Leu.from.NIST14	2.79237		0.0056	0.0399467
47	X789_504.342968565045_7.76927727272727_N.A	2.7892		0.2	1
48	X1593_501.376357555389_3.2178890625_N.A	2.78773		0.00138	0.0158207
49	X1316_584.226211547851_7.49805166666666_N.A	2.77495		0.00064	0.00978286
